# Integration of tissue-specific multi-omics data implicates brain targets for complex neuropsychiatric traits

**DOI:** 10.1101/2023.06.14.23291366

**Authors:** Shan Cong, Zhiling Sang, Luolong Cao, Junbo Yuan, Yanhong Li, Hong Liang, Xiaohui Yao

**Author notes:** **Correspondence to:** Xiaohui Yao, 423 11# Building, 1777 Sansha Road, Qingdao, Shandong 266000, China.

## Abstract

Genome-wide association studies (GWAS) have uncovered genetic variants susceptible to brain disorders. However, due to the complex pathogenesis of these diseases and heterogeneity of the brain tissues, how and through which the genetic variants confer risk for brain abnormalities and brain disorders remain elusive, especially from a multi-omics perspective and in the context of brain regions. In this study, we integrated brain region-specific transcriptomics, proteomics, and imaging genetics data by systematically applying transcriptome- and proteome-wide association analysis, Mendelian randomization, and Bayesian colocalization methods. At both gene expression and protein abundance levels, this integrative study identified 51 associations linking 42 targets to structural alterations of 10 brain regions. Additionally, we validated the causal effects of 20 identified genes on one or more brain disorders. Our analysis further illuminated the significant enrichment of 12 targets in five main types of brain cells. Overall, this study underscored the utility of a multi-omics and region-specific approach in understanding the pathogenesis of complex brain abnormalities and brain disorders.
