## Supplementary material for "Integration of tissue-specific multi-omics data implicates brain targets for complex neuropsychiatric traits": 20 iQTs that derived from the prefrontal cortex (PFC) were included in this study

### Sheet: Table_S1
Supplementary Table 1: 20 iQTs that derived from the prefrontal cortex (PFC) were included in this study.
ID	iQT
1	CaudalAnteriorCingulate_SA
2	CaudalAnteriorCingulate_TH
3	CaudalMiddleFrontal_SA
4	CaudalMiddleFrontal_TH
5	LateralOrbitoFrontal_SA
6	LateralOrbitoFrontal_TH
7	MedialOrbitoFrontal_SA
8	MedialOrbitoFrontal_TH
9	ParsOpercularis_SA
10	ParsOpercularis_TH
11	ParsOrbitalis_SA
12	ParsOrbitalis_TH
13	ParsTriangularis_SA
14	ParsTriangularis_TH
15	RostralAnteriorCingulate_SA
16	RostralAnteriorCingulate_TH
17	RostralMiddleFrontal_SA
18	RostralMiddleFrontal_TH
19	SuperiorFrontal_SA
20	SuperiorFrontal_TH

### Sheet: Table_S2
Supplementary Table 2. TPWAS and TPWMR identifies 42 targets associated with 19 PFC ROIs. TPWAS and TPWMR reported a total of 51 gene/protein-iQT associations, leading to the discovery of 42 distinct genes associated with 10 ROIs across 19 iQTs. Of the 51 findings, 11 were detected by the MAGMA with a significant P-value < 1e-4.
ID	Analysis	Gene	Chr	Start	End	iQT	P-value		z-score		P-value
							gene-iQT	protein-iQT	gene-iQT	protein-iQT	MAGMA
1	TPWMR	ACP6	1	147101453	147142618	ParsTriangularis_TH	1.21e-05	1.21e-05	-4.375	-4.375	0.00030217
2		ALDH2	12	112204691	112247782	SuperiorFrontal_TH	4.72e-08	1.77e-06	-5.46154	-4.77778	2.177e-07
3		ARSA	22	51061182	51066607	ParsOpercularis_TH	4.84e-06	4.84e-06	-4.57143	-4.57143	0.0052423
4		ATIC	2	216176540	216214487	SuperiorFrontal_TH	0.000158234	0.000158234	3.77778	3.77778	0.063943
5		C15orf40	15	83657193	83680393	RostralMiddleFrontal_TH	0.000126418	0.000126418	3.83333	3.83333	0.039363
6		CAT	11	34460472	34493609	ParsOrbitalis_TH	9.83e-05	8.74e-05	-3.89474	-3.92308	0.0001154
7		CBR1	21	37442239	37445464	RostralMiddleFrontal_SA	6.4e-05	6.4e-05	-3.99741	-3.99741	0.0101
8		CBR3	21	37507210	37518864	RostralMiddleFrontal_SA	6.4e-05	6.4e-05	-3.99741	-3.99741	0.016201
9		CORO1C	12	109038885	109125372	SuperiorFrontal_TH	3.06e-06	1.19e-06	-4.66667	-4.85714	7.7388e-05
10		CPNE1	20	34213953	34252878	SuperiorFrontal_TH	1.03e-05	9.62e-05	-4.41177	-3.9	0.0035389
11		EXOC6	10	94590935	94819250	RostralMiddleFrontal_SA	0.000156668	0.000196253	3.78025	3.72379	0.028944
12		GIMAP4	7	150264365	150271041	CaudalMiddleFrontal_TH	8.81e-06	8.81e-06	4.44445	4.44444	0.00032501
13		GSTZ1	14	77787227	77797940	LateralOrbitoFrontal_TH	0.000100704	0.000100704	3.88889	3.88889	0.016184
14		HDDC2	6	125541108	125623282	SuperiorFrontal_SA	2.25e-07	1.2e-06	5.17763	4.85515	0.00031283
15		INPP5E	9	139323071	139334274	SuperiorFrontal_TH	4.84e-06	1.82e-05	-4.57143	-4.28571	6.2641e-05
16		KCNJ9	1	160051360	160060353	RostralMiddleFrontal_TH	3.09e-05	3.09e-05	4.16667	4.16667	0.0042276
17		L3HYPDH	14	59927081	59951148	ParsOpercularis_SA	8.37e-05	0.000135918	3.93367	3.81548	0.023569
18		LACTB2	8	71547553	71581409	ParsTriangularis_SA	1.7e-05	5.53e-05	4.30128	4.03202	0.00020136
19		LACTB2	8	71547553	71581409	RostralMiddleFrontal_SA	5.92e-05	7.88e-05	-4.01612	-3.94791	0.00068727
20		MFF	2	228189867	228222550	SuperiorFrontal_SA	0.000121863	0.00016796	-3.84235	-3.76289	0.013984
21		PDLIM4	5	131593364	131609147	ParsTriangularis_SA	2.85e-06	3.55e-05	4.68116	4.13494	0.0012647
22		PSMD9	12	122326637	122356203	SuperiorFrontal_SA	5.94e-05	6.29e-05	-4.01535	-4.00176	0.00031811
23		PSMD9	12	122326637	122356203	CaudalMiddleFrontal_TH	2.42e-05	0.000106625	4.22222	3.875	0.0018321
24		RAB7L1	1	205737114	205744588	RostralMiddleFrontal_SA	1.02e-06	1.02e-06	4.88818	4.88818	4.8539e-05
25		RCSD1	1	167599330	167675486	ParsOrbitalis_TH	0.000712781	2.89e-05	3.38462	4.18182	0.035901
26		SRR	17	2206677	2228554	RostralAnteriorCingulate_TH	0.000110333	0.00011472	3.86667	3.85714	0.0025227
27		STXBP6	14	25278862	25519503	SuperiorFrontal_SA	2.21e-05	2.21e-05	-4.24257	-4.24257	0.069966
28		SULT1A1	16	28616903	28634946	SuperiorFrontal_TH	2.71e-07	6.33e-05	-5.14286	-4	0.0058651
29		THEM4	1	151846060	151882284	CaudalAnteriorCingulate_SA	0.00019264	0.00019264	-3.72848	-3.72848	0.038332
30		TMCC2	1	205197304	205242471	ParsOpercularis_SA	3.62e-05	0.00019252	-4.13034	-3.72863	0.00044221
31		TRPV2	17	16318856	16340317	CaudalAnteriorCingulate_SA	4.04e-05	0.00014226	-4.10535	-3.80421	0.18613
32		TRPV2	17	16318856	16340317	RostralAnteriorCingulate_SA	8.16e-08	0.000130314	-5.36355	-3.82586	0.34285
33	TPWAS	AP3D1	19	2100988	2164464	ParsOpercularis_TH	0.000698	5.32e-05	-3.39022	-4.041	3.2587e-05
34		ATP13A2	1	17312453	17338423	ParsOpercularis_SA	0.000957	3.75e-06	-3.30282	-4.625	5.7322e-07
35		ATP13A2	1	17312453	17338423	RostralMiddleFrontal_SA	0.000448	1.25e-06	3.51	4.848	5.3969e-08
36		CENPV	17	16245848	16256970	RostralAnteriorCingulate_SA	0.000131	0.000436	3.82528	3.517	0.0023337
37		ERCC2	19	45853095	45874176	SuperiorFrontal_SA	6.11e-07	0.00032	-4.98763	-3.5982	2.6493e-05
38		FTSJ3	17	61896793	61907372	RostralMiddleFrontal_SA	0.000758	0.000292	-3.36779	-3.622	0.0013494
39		IGFBP2	2	217497551	217529159	RostralMiddleFrontal_SA	7.09e-05	6.55e-05	-3.97317	-3.992	0.059921
40		MRPS27	5	71515236	71616473	RostralMiddleFrontal_TH	0.000411	7.49e-05	3.53265	3.96	0.015134
41		PAWR	12	79968759	80084877	ParsOrbitalis_SA	5.15e-05	2.29e-05	-4.04856	-4.235	0.030765
42		PAWR	12	79968759	80084877	SuperiorFrontal_SA	1.23e-05	5.47e-06	4.37242	4.546	0.0025715
43		RFT1	3	53122499	53164478	RostralAnteriorCingulate_SA	0.00055	0.000757	3.4553	3.368	0.02095
44		SCFD1	14	31091318	31205018	MedialOrbitoFrontal_TH	8.37e-06	0.000402	-4.45559	-3.539	1.5451e-05
45		SRR	17	2206677	2228554	ParsOpercularis_SA	0.000617	0.000317	3.42417	3.6012	0.0047333
46		STX6	1	180941861	180992047	RostralAnteriorCingulate_TH	3.77e-05	6.57e-05	4.12124	3.9912	7.2842e-05
47		SULT1A1	16	28616903	28634946	CaudalMiddleFrontal_SA	0.000182	0.00049	-3.74219	-3.486	0.022638
48		TYW5	2	200794698	200820459	MedialOrbitoFrontal_SA	0.000557	0.000393	-3.45183	-3.545	0.00087994
49	TPWMR, TPWAS	LACTB2	8	124449213	124464040	ParsOpercularis_SA	3.86E-08, 9.71E-06	3.86E-08, 7.87E-08	5.50, 4.42	5.50, 5.37	4.6966e-07
50		SRR	17	71547553	71581409	RostralMiddleFrontal_SA	3.47E-05, 5.33E-04	3.79E-05, 4.84E-04	-4.14, -3.46	-4.12, -3.49	0.00028059
51		UMPS	3	2206677	2228554	CaudalAnteriorCingulate_TH	9.62E-05, 1.72E-04	1.51E-04, 1.41E-04	-3.90, -3.76	-3.79, -3.81	0.00059458

### Sheet: Table_S3
Supplementary Table 3. Cell type enrichment of gene expression using single-cell RNA-sequencing data profiled from the dPFC of human post-mortem brain tissue for the genes with a causal role in brain PFC.
Gene	Cell type	Average log2FC	P-value (adjusted)
ACP6	Astrocytes	0.693277	1.43693e-226
ALDH2	Astrocytes	0.826031	1.76432e-228
CAT	Astrocytes	0.4963	2.65644e-140
HDDC2	Astrocytes	0.435008	7.67828e-73
EXOC6	Astrocytes	-0.42728	4.29895e-21
CORO1C	Astrocytes	-0.481887	4.27457e-17
CBR1	Astrocytes	-0.615462	8.97547e-16
CBR1	Excitatory	-1.27652	0
CORO1C	Excitatory	-0.626755	1.033e-94
STXBP6	Excitatory	-0.415298	3.78048e-26
ATP13A2	Excitatory	0.383548	1.10941e-189
EXOC6	Excitatory	0.369587	3.2877e-294
KCNJ9	Excitatory	0.681185	0
CBR1	Inhibitory	-1.00849	6.03561e-117
ATP13A2	Inhibitory	0.282385	1.24514e-62
STXBP6	Inhibitory	0.300638	1.29275e-39
RCSD1	Microglia	2.63109	0
STXBP6	Microglia	-1.30173	4.04721e-77
CBR1	Microglia	-0.966383	3.03841e-43
EXOC6	Oligodendrocytes	-0.377597	2.03125e-280
ATP13A2	Oligodendrocytes	-0.391086	3.96214e-220
CBR1	Oligodendrocytes	1.76074	0
CORO1C	Oligodendrocytes	0.567827	7.24622e-31
STXBP6	Oligodendrocytes	0.398293	4.26553e-07
TMCC2	Oligodendrocytes	0.967031	5.6772e-268

### Sheet: Table_S4
Supplementary Table 4. Number of tests and corresponding Bonferroni corrected P-value threshold for validation of associations between iQT targets with brain disorders. Four analytical approaches are performed to evaluate the causal effects of iQT targets with each brain disease, with the Bonferroni correction is applied to each type of method.
Brain disorder	TWAS	PWAS	TWMR	PWMR
AD	38	42	18	9
SCZ	38	42	14	9
BP	38	42	23	12
MDD	38	42	18	8
ADHD	38	42	29	16
P-value threshold	0.05/190	0.05/210	0.05/102	0.05/54

### Sheet: Table_S5
Supplementary Table 5. Summarization of associations between iQT targets and brain disorders. Gene/protein that show associations with multiple brain disorders is shaded orange; gene-/protein-brain disorder association that is supported by more than one analytical method is shaded green; and gene/protein who demonstrates associations with multiple brain disorders and is additionally supported by …
gene	AD	ADHD	BP	MDD	SCZ
ACP6				TWMR, PWMR
ALDH2		TWMR
AP3D1					TWMR
ARSA			TWMR		TWMR
C15orf40			TWAS, PWMR
CBR3					TWMR, PWMR
FTSJ3	TWMR
GSTZ1		PWMR	TWMR
L3HYPDH		TWMR	PWMR		PWMR
MFF	TWMR
MRPS27	TWMR
PDLIM4				TWMR, PWMR
RAB7L1			PWMR, PWAS	TWMR
RFT1			PWMR	TWMR
SCFD1		PWMR			TWMR, PWMR
SRR	TWMR	TWMR	TWMR, PWMR		PWMR
STX6	TWMR
SULT1A1		TWMR
TYW5	TWMR				TWAS
UMPS					PWMR
